# Financial and Non-financial Conflicts of Interest Among the Japanese Government Advisory Board Members Concerning Coronavirus Disease 2019

**DOI:** 10.1101/2021.09.12.21263442

**Authors:** Hanano Mamada, Anju Murayama, Akihiko Ozaki, Takanao Hashimoto, Hiroaki Saito, Toyoaki Sawano, Divya Bhandari, Sunil Shrestha, Tetsuya Tanimoto

**Affiliations:** Medical Governance Research Institute, Minato-ku, Tokyo, Japan; Akita University School of Medicine, Akita, Akita, Japan; Tohoku University School of Medicine, Sendai, Miyagi, Japan; Department of Breast Surgery, Jyoban Hospital of Tokiwa Foundation, Iwaki, Fukushima, Japan; Department of Pharmacy, Sendai City Medical Center, Sendai, Miyagi, Japan; Department of Gastroenterology, Sendai Kousei Hospital, Sendai, Miyagi, Japan; Department of Surgery, Jyoban Hospital of Tokiwa Foundation, Iwaki, Fukushima, Japan; School of Pharmacy, Monash University Malaysia, Jalan Lagoon Selatan, Bandar Sunway, Selangor Darul Ehsan, Malaysia; Department of Internal Medicine, Navitas Clinic, Kawasaki, Kanagawa, Japan

**Author notes:** **Corresponding author** Anju Murayama, Medical Governance Research Institute, Minato-ku, Tokyo, 1087505, Japan. The authors equally contributed to this study (Hanano Mamada, Anju Murayama).

**Keywords:** Conflict of interest, COVID-19, advisory board, ethics, Japan, coronavirus disease 2019, SARS-CoV-2

## Abstract

**Objectives:** This study aimed to assess the extent of conflicts of interest among the Japanese government COVID-19 advisory board members and elucidate the accuracy of conflicts of interest (COI) disclosure and management strategies.

**Methods:** Using the payment data from all 79 pharmaceutical companies in Japan between 2017 and 2018 and direct research grants from the Japanese government between 2019 and 2020, we evaluated the extent of financial and non-financial COI among all 20 Japanese government COVID-19 advisory board members.

**Results:** Japanese government COVID-19 advisory board members were predominantly male (75.0%) and physicians (50.0%). Between 2019 and 2020, two members (10.0%) received a total of $819,244 in government research funding. Another five members (25.0%) received $419,725 in payments, including $223,183 in personal fees, from 28 pharmaceutical companies between 2017 and 2018. The average value of the pharmaceutical payments was $20,986 (standard deviation: $81,762). Further, neither the Ministry of Health, Labor, and Welfare nor the Japanese Cabinet Secretariat disclosed financial or non-financial COI with industry. Further, the government and had no policies for managing COI among advisory board members.

**Conclusions:** This study found that the Japanese government COVID-19 advisory board had financial and non-financial COI with pharmaceutical companies and the government. Further, there were no rigorous COI management strategies for the COVID-19 advisory board members. Any government must ensure the independence of scientific advisory boards by implementing more rigorous and transparent management strategies that require the declaration and public disclosure of all COI.
