## Supplemental Material 2 for "Financial and Non-financial Conflicts of Interest Among the Japanese Government Advisory Board Members Concerning Coronavirus Disease 2019"

### Sheet: payment_data
name	company	purpose	number of case	monetary value(JPY)	year	Monetary value(USD)
Kazuhiro Tateda	Senju pharma	writing	1	204520	2017	1824.44
Akifumi Imamura	Torii pharma	consulting	2	61356	2018	555.761
Akifumi Imamura	Torii pharma	speaking	1	102259	2018	926.259
Akifumi Imamura	MSD	speaking	1	111370	2018	1008.79
Akifumi Imamura	Torii pharma	writing	1	30678	2018	277.88
Akifumi Imamura	Torii pharma	writing	2	81808	2017	729.777
Akifumi Imamura	Torii pharma	consulting	2	61356	2017	547.333
Akifumi Imamura	Torii pharma	speaking	2	173841	2017	1550.77
Akifumi Imamura	Janssen	speaking	2	200000	2017	1784.12
Akifumi Imamura	Astellas Pharma	writing	1	70000	2017	624.442
Yoshihiro Ohta	Kyowa Kirin	consulting	1	111370	2018	1008.79
Kazuhiro Tateda	Senju pharma	speaking	1	110440	2018	1000.36
Kazuhiro Tateda	Daiichi Sankyo	consulting	2	662644	2018	6002.21
Kazuhiro Tateda	Daiichi Sankyo	speaking	1	167056	2018	1513.19
Kazuhiro Tateda	Otsuka pharma	consulting	1	85912	2018	778.188
Kazuhiro Tateda	Astellas Pharma	consulting	1	50000	2018	452.899
Kazuhiro Tateda	Asahikase pharmaceutical	consulting	3	108252	2018	980.543
Kazuhiro Tateda	FujiFilm	consulting	4	389796	2018	3530.76
Kazuhiro Tateda	FujiFilm	consulting	5	445481	2018	4035.15
Kazuhiro Tateda	Shiogi	speaking	1	103120	2018	934.058
Kazuhiro Tateda	Astellas Pharma	speaking	2	200000	2018	1811.59
Kazuhiro Tateda	Sumitomo Dainippon Pharma	speaking	2	278426	2018	2521.97
Kazuhiro Tateda	Asahikase pharmaceutical	speaking	1	33411	2018	302.636
Kazuhiro Tateda	Asahikase pharmaceutical	speaking	3	206240	2018	1868.12
Kazuhiro Tateda	Alcon	speaking	1	154681	2018	1401.1
Kazuhiro Tateda	Astellas Pharma	writing	10	600000	2018	5434.78
Kazuhiro Tateda	Asahikase pharmaceutical	writing	2	144368	2018	1307.68
Kazuhiro Tateda	Pfizer	consulting	9	1015058	2018	9194.37
Kazuhiro Tateda	Pfizer	speaking	8	1718925	2018	15570
Kazuhiro Tateda	Pfizer	writing	1	114552	2018	1037.61
Kazuhiro Tateda	Kyorin	consulting	12	618720	2018	5604.35
Kazuhiro Tateda	Kyorin	speaking	2	206240	2018	1868.12
Kazuhiro Tateda	FujiFilm	speaking	1	167056	2018	1513.19
Kazuhiro Tateda	FujiFilm	writing	2	222740	2018	2017.57
Kaori Muto	Ono pharmaceutical	speaking	1	111370	2018	1008.79
Kaori Muto	Astrazeneca	writing	1	66821	2017	596.084
Yoshihiro Ohta	Asahikase pharmaceutical	speaking	1	103120	2018	934.058
Yoshihiro Ohta	Chugai	other	2	114552	2018	1037.61
Yoshihiro Ohta	Chugai	other	1	57276	2017	510.937
Yoshihiro Ohta	Chugai	speaking	3	343656	2018	3112.83
Yoshihiro Ohta	Kyowa Kirin	speaking	2	222740	2018	2017.57
Yoshihiro Ohta	Fuso pharma	speaking	1	111370	2018	1008.79
Yoshihiro Ohta	Chugai	speaking	2	137463	2017	1226.25
Yoshihiro Ohta	Kissei pharmaceutical	writing	1	55685	2017	496.744
Yoshihiro Ohta	Torii pharma	speaking	2	102260	2018	926.268
Nobuhiko Okabe	Takeda pharmaceutical	speaking	2	111370	2018	1008.79
Nobuhiko Okabe	Astellas Pharma	speaking	2	120000	2018	1086.96
Nobuhiko Okabe	Mitsubishi Tanabe	speaking	2	222740	2018	2017.57
Nobuhiko Okabe	Sanofi	speaking	2	260000	2018	2355.07
Nobuhiko Okabe	Meiji Seika	speaking	1	103120	2018	934.058
Nobuhiko Okabe	Astellas Pharma	speaking	1	150000	2017	1338.09
Nobuhiko Okabe	FujiFilm	speaking	1	167056	2017	1490.24
Nobuhiko Okabe	Takeda pharmaceutical	speaking	1	45821	2017	408.751
Nobuhiko Okabe	Astellas Pharma	writing	3	145000	2018	1313.41
Nobuhiko Okabe	Meiji Seika	writing	1	103120	2018	934.058
Nobuhiko Okabe	KM Biologics	writing	1	35000	2018	317.029
Nobuhiko Okabe	FujiFilm	writing	1	33411	2018	302.636
Nobuhiko Okabe	Astellas Pharma	writing	4	125000	2017	1115.08
Nobuhiko Okabe	FujiFilm	writing	2	66822	2017	596.093
Nobuhiko Okabe	Otsuka pharma	writing	1	111370	2018	1008.79
Nobuhiko Okabe	Daiichi Sankyo	speaking	1	55685	2017	496.744
Kaori Muto	Ono pharmaceutical	speaking	1	111370	2017	993.488
Akifumi Imamura	Shiogi	speaking	1	103120	2018	934.058
Kazuhiro Tateda	Meiji Seika	consulting	1	51560	2018	467.029
Kazuhiro Tateda	Meiji Seika	speaking	7	670280	2018	6071.38
Kazuhiro Tateda	Maruishi pharma	speaking	1	111370	2017	993.488
Kazuhiro Tateda	Kyorin	consulting	17	1031200	2017	9198.93
Kazuhiro Tateda	FujiFilm	consulting	7	556850	2017	4967.44
Kazuhiro Tateda	Astellas Pharma	consulting	3	340000	2017	3033.01
Kazuhiro Tateda	Pfizer	consulting	3	458209	2017	4087.5
Kazuhiro Tateda	Daiichi Sankyo	consulting	2	662644	2017	5911.19
Kazuhiro Tateda	MSD	consulting	1	167056	2017	1490.24
Kazuhiro Tateda	Daiichi Sankyo	Scholarship donation	2	3300000	2017	29438
Kazuhiro Tateda	FujiFilm	Scholarship donation	1	2000000	2017	17841.2
Kazuhiro Tateda	Astellas Pharma	Scholarship donation	1	500000	2017	4460.3
Kazuhiro Tateda	MSD	Scholarship donation	1	500000	2017	4460.3
Kazuhiro Tateda	Shiogi	Scholarship donation	1	1000000	2017	8920.61
Kazuhiro Tateda	Sumitomo Dainippon Pharma	Scholarship donation	1	1500000	2017	13380.9
Kazuhiro Tateda	Meiji Seika	Scholarship donation	1	1500000	2017	13380.9
Kazuhiro Tateda	FujiFilm	Scholarship donation	1	2000000	2017	17841.2
Kazuhiro Tateda	Kyorin	Scholarship donation	1	500000	2017	4460.3
Kazuhiro Tateda	Pfizer	Scholarship donation	1	500000	2017	4460.3
Kazuhiro Tateda	Pfizer	speaking	11	2061943	2017	18393.8
Kazuhiro Tateda	FujiFilm	speaking	9	1392132	2017	12418.7
Kazuhiro Tateda	Kyorin	speaking	4	412480	2017	3679.57
Kazuhiro Tateda	FujiFilm	speaking	2	222740	2017	1986.98
Kazuhiro Tateda	Shiogi	speaking	1	103120	2017	919.893
Kazuhiro Tateda	Daiichi Sankyo	speaking	1	167056	2017	1490.24
Kazuhiro Tateda	Sumitomo Dainippon Pharma	speaking	1	167056	2017	1490.24
Kazuhiro Tateda	Pfizer	writing	3	515487	2017	4598.46
Kazuhiro Tateda	Pfizer	Scholarship donation	1	500000	2018	4528.99
Kazuhiro Tateda	Shiogi	Scholarship donation	1	1100000	2018	9963.77
Kazuhiro Tateda	Daiichi Sankyo	Scholarship donation	1	2000000	2018	18115.9
Kazuhiro Tateda	Sumitomo Dainippon Pharma	Scholarship donation	1	1500000	2018	13587
Kazuhiro Tateda	MSD	Scholarship donation	1	500000	2018	4528.99
Kazuhiro Tateda	Asahikase pharmaceutical	Scholarship donation	1	1000000	2018	9057.97
Kazuhiro Tateda	FujiFilm	Scholarship donation	1	2000000	2018	18115.9
Kazuhiro Tateda	Meiji Seika	consulting	1	515604	2017	4599.5
Kazuhiro Tateda	Meiji Seika	speaking	3	206240	2017	1839.79
Kazuhiro Tateda	Alcon	speaking	1	154681	2017	1379.85
Kazuhiro Tateda	Novartis Japan	writing	1	103120	2017	919.893
Kazuhiro Tateda	Alcon	writing	1	103120	2017	919.893
Kazuhiro Tateda	Otsuka pharma	consulting	3	886200	2017	7905.44
Kazuhiro Tateda	Astellas Pharma	speaking	2	300000	2017	2676.18
Kazuhiro Tateda	Astellas Pharma	writing	10	700000	2017	6244.42
Yoshihiro Ohta	Kyowa Kirin	speaking	1	111370	2017	993.488
Yoshihiro Ohta	Fuso pharma	speaking	1	111370	2017	993.488
Yoshihiro Ohta	Asahikase pharmaceutical	writing	1	51560	2018	467.029
Yoshihiro Ohta	Terumo	speaking			2017	0
